# Gut Microbiota in Elderly Japanese Patients Undergoing Long-Term tube feeding

**DOI:** 10.1101/2025.08.03.25332055

**Authors:** Yosuke Maruyama, Miyuri Sasaki, Yasuko Ohta, Yukiko fujikawa, Hiroki Tanabe, Yoshiko Hasebe

## Abstract

Tube feeding (TF) is a common nutritional intervention in elderly patients. However, TF may change the composition and diversity of the gut microbiota, resulting in gastrointestinal symptoms such as diarrhea and constipation. This study investigated the impact of TF on the gut microbiota of Japanese individuals aged 60 years or older who had received TF for at least six months. Using 16S rRNA gene sequencing, the gut microbiota profiles of long-term TF (LTF) patients (LTFP) were compared with those of healthy controls (CON). The LTFP group exhibited a significant reduction in bacterial richness and diversity compared with the CON group. Taxonomic analysis revealed a marked decrease in the phylum *Firmicutes* (*p* = 0.0424), families such as *Ruminococcaceae* (*p* < 0.0001), *Prevotellaceae* (*p* = 0.0029), and *Veillonellaceae* (*p* = 0.0017), and genera including *Roseburia* (*p* = 0.0017) and *Subdoligranulum* (*p* = 0.0001) in LTFP group. Functional prediction analysis showed an enrichment of catabolic pathways in LTFP group, particularly of those related to nucleotide degradation and fermentation, whereas the CON group exhibited enriched biosynthetic and maintenance pathways. These findings suggest that LTF may lead to a dysbiotic gut environment, characterized by reduced short-chain fatty acid production and altered metabolic potential. Monitoring microbial changes during TF may be useful in guiding nutritional management strategies, including the use of prebiotics and probiotics, to support gut health and quality of life in elderly patients.
