## Supplemental Table 1 for "Gut Microbiota in Elderly Japanese Patients Undergoing Long-Term tube feeding"

### Sheet: table S1
sample name	read	Q20(%)※2	Q30(%)※2	Nonchimera	OTUs	Chao1
CON1	114054	90.6285	84.2105	67258	294	612.39
CON2	136348	92.831	86.485	87192	565	1150.67
CON3	134643	92.1705	85.6675	84904	511	910.24
CON4	116782	93.391	86.872	80136	504	962.39
CON5	132269	88.5115	82.113	66804	621	1102
CON6	96906	91.958	85.266	61706	290	456.75
CON7	90524	91.002	84.3165	53689	537	935.4
CON8	128892	91.3435	84.739	77485	614	1009.95
LTF1	151173	92.7425	85.5035	105389	607	1256.12
LTF2	125066	91.765	84.7805	81938	367	722.41
LTF3	121191	88.8445	81.3375	68604	321	714.12
LTF4	146216	89.504	82.126	81845	471	1113.89
LTF5	103402	90.0375	82.828	60263	299	618.7
LTF6	141712	90.9935	83.453	92224	308	833.1
LTF7	126853	91.033	83.8065	75801	537	1214
LTF8	132975	90.32	83.052	78187	350	784.78
LTF9	142596	89.708	83.501	77299	347	760.28
LTF10	119739	88.2715	81.85	60430	322	514.94
CON9	128104	88.9415	82.6555	67017	436	784.78
CON10	149133	90.1175	83.68	83264	376	823.5
CON11	135411	89.9805	83.5155	74161	486	834.27
CON12	141774	90.321	84.0345	79654	393	664.88
CON13	115932	91.7335	85.2875	71456	354	824.34
CON14	154729	91.3035	84.906	89388	759	1389.43
CON15	152190	92.819	86.866	96593	635	1194.03
CON16	153069	92.3445	86.4465	89321	530	946.59
